# Urinary peptidomic signatures predict overall and progression-free survival in patients with bladder cancer

**DOI:** 10.1101/2025.10.28.25338944

**Authors:** Melika Ahangar, Harald Mischak, Napoleon Moulavasilis, Konstantinos Stravodimos, Forouzandeh Mahjoubi, Joachim Jankowski, Maria Frantzi, Antonia Vlahou

**Author notes:** **Corresponding Author:** Dr. Maria Frantzi, Mosaiques Diagnostics GmbH, Rotenburger Str. 20, 30659 Hannover, Germany.

## Abstract

Clinicopathologic calculators for bladder cancer moderately predict survival and fail to depict the underlying molecular phenotype. We applied urinary capillary electrophoresis–mass spectrometry (CE–MS) to identify prognostic signatures linked to bladder cancer outcome. In a discovery cohort (n=131; mean follow-up 623 days), 114 survival-associated peptides, predominantly collagen fragments, were significant prognostic factors of survival and were integrated into a classifier (BC110), resulting in an accuracy of 0.80 (p-value < 0.001). Validation of the classifier in an independent cohort (n=102; mean follow-up 1605 days) confirmed correlation with survival (AUC: 0.78; p-value=0.03). Survival analysis using the BC110 scores resulted in significant prediction of both overall (p-value<0.0001) and progression-free survival outcome (p-value < 0.0001). To test biological plausibility, a previously reported collagen-focused model (COL210) was subsequently investigated and demonstrated concordant prognostic separation, reinforcing extracellular matrix remodeling as the underlying signal. These urine-based classifiers enable non-invasive risk stratification and may complement guideline calculators by identifying high-risk patients for adjuvant therapy and low-risk groups for reduced surveillance, potentially lowering reliance on repeated cystoscopy.

**Significance Statement:** Accurate non-invasive risk stratification in bladder cancer remains a major unmet clinical need, given the disease’s high recurrence rates and the need for cystoscopic surveillance. We applied a standardized urinary peptidomics workflow using capillary electrophoresis–mass spectrometry (CE–MS) to develop a machine learning based classifier (BC110) enriched in collagen and other extracellular matrix (ECM) components, in a discovery cohort (n=131) of mainly NMIBC patients. In an independent validation cohort (n=102), BC110 achieved robust quartile-based separation of overall and progression-free survival, with a PFS hazard ratio of 7.23 (highest vs. lowest quartile; p<0.0001). Prognostic performance was further confirmed with a previously reported fibrillar collagen model (COL210), identifying ECM remodeling as the biological driver of the peptide alterations depicted in urine in association with BC progression. These classifiers provide a reproducible, urine-based approach to non-invasive survival prediction, enabling risk-adapted surveillance and earlier therapeutic intervention. While urinary peptidomics requires prospective validation, it is poised to reduce reliance on invasive cystoscopy and to advance personalized care through clinical implementation.
