## Supplementary Table S7, List of 114 peptides used for model construction (BC110) for "Urinary peptidomic signatures predict overall and progression-free survival in patients with bladder cancer"

### Sheet: Sheet1
Supplementary Table S5. Full peptide‑level statistics (p‑values, detection frequencies) and detailed sequence and protein annotation
Peptide ID	mean abundance (survived in cohort 1)	mean abundance (diceased in cohort 1)	fold change (survived/ diceased )	Freq in survived cohort 1	Freq in diceased cohort 1	Freq in survived in cohort2	Freq in diceased in cohort2	mean survived in cohort 2	mean diceased in cohort 2	fold2	unaj,wilcox-p-value	Bonferroni	AUC	BH	BY	Mass_ML2.5	CE_t_ML2.5	Sequence ML2.5	Modification ML2.5	Protein name	Protein Symbol
e020390	82.5101	28.885	0.350078	0.478632	0.142857	0.795918	0.25	257.589	25.25	0.0980243	1.32E-03	1.00E+00	0.7474849	6.88E-02	0.594162768	2547.97	21.3581	YGNYNSAYGGDQNYSGYGGYDYT		Heterogeneous nuclear ribonucleoprotein D-like	O14979
e097621	50118.2	20508.8	0.409208	0.965812	0.928571	0.918367	0.75	34384.2	48700.2	1.41636	3.41E-03	1.00E+00	0.7339034	9.60E-02	0.829646129	1911.02	24.6773	WGKVNVDEVGGEALGRLL		Hemoglobin subunit beta	P68871
e016589	619.203	85.0586	0.137368	0.598291	0.285714	0.561224	0.75	578.267	386.46	0.668307	8.92E-04	1.00E+00	0.7605634	6.28E-02	0.542261553	2039.15	21.8318	SGSVIDQSRVLNLGPITRK		Uromodulin	P07911
e015530	1782.72	339.12	0.190226	0.709402	0.5	0.632653	0.75	407.056	509.645	1.25203	2.11E-03	1.00E+00	0.7442991	7.86E-02	0.67863016	1934.04	24.8125	RQSRSRSRSKGGSRSRS		Serine/arginine-rich splicing factor 4	Q08170
e017371	29.8716	101.922	3.41201	0.324786	0.714286	0.561224	1	42.4707	116.525	2.74366	1.81E-03	1.00E+00	0.7142857	7.27E-02	0.628007413	2115.97	32.7653	RGDQGQDGAAGPPGPPGPPGARG	3xOxidation [P15; P16; P18]	Collagen alpha-1(XXIII) chain	Q86Y22
e018703	298.664	508.555	1.70277	0.700855	0.857143	0.591837	0.5	125.913	74.29	0.590009	5.08E-04	1.00E+00	0.7659289	5.16E-02	0.446054351	2279.02	27.3264	PRGQDGAKGDRGEDGEPGQPGSP	1xOxidation [P1]	Collagen alpha-2(XI) chain	P13942
e213458	56.0704	215.116	3.83653	0.273504	0.571429	0.132653	0	6.95071	0	0	1.59E-04	5.05E-01	0.7062374	3.16E-02	0.273228688	2076.95	22.8273	PPGPKGFPGPQGAPGLSGSDGH	4xOxidation [P2; P4; P8; P10]	Collagen alpha-4(IV) chain	P53420
e023828	149.35	528.366	3.53776	0.444444	0.714286	0.295918	0.5	26.2714	29.6225	1.12756	7.22E-04	1.00E+00	0.7330651	5.73E-02	0.494678293	3264.46	22.6402	PPGESGREGAPGAEGSPGRDGSPGAKGDRGETGPA	3xOxidation [P11; P17; P]	Collagen alpha-1(I) chain	P02452
e100194	56.666	205.014	3.61793	0.487179	0.714286	0.408163	0.5	54.7687	83.63	1.52697	2.79E-03	1.00E+00	0.711603	8.77E-02	0.757366312	2076.93	33.5292	PGSSGTGGTATWKPGSSGPGSTGS		Fibrinogen alpha chain	P02671
e016821	21.7504	47.4179	2.18009	0.230769	0.571429	0.204082	0.5	10.9906	47.44	4.31641	5.48E-04	1.00E+00	0.6955064	5.16E-02	0.446054351	2060.95	21.636	PGSAGPQGPPGPSGEEGKRGPN	2xOxidation [P]	Collagen alpha-2(I) chain	P08123
e026902	309.357	761.925	2.46293	0.435897	0.714286	0.520408	0.5	207.583	745.765	3.5926	2.30E-04	7.30E-01	0.7471496	3.68E-02	0.317748353	4656.17	25.9852	PGRDGVPGGPGMRGMPGSPGGPGSDGKPGPPGSQGESGRPGPPGPSGPRGQ	2xOxidation [P19; P22]	Collagen alpha-1(III) chain	P02461
e100767	38.6479	62.0057	1.60437	0.264957	0.642857	0.408163	0.25	19.8439	9.11	0.459084	1.00E-03	1.00E+00	0.7085848	6.28E-02	0.542261553	3263.57	25.6378	PGPVGPAGKSGDRGESGPAGPAGAPGPAGSRGAPGPQG	2xOxidation [P1; P3]	Collagen alpha-1(III) chain	P02461
e096133	2577.73	3466.22	1.34468	0.769231	0.928571	0.642857	0.25	3193.55	87.495	0.0273974	3.57E-03	1.00E+00	0.7271965	9.94E-02	0.858368136	3443.6	30.6525	NGPTGAVGFAGPQGPDGQPGVKGEPGEPGQKGDAGSPG	1xOxidation [P]	Collagen alpha-2(V) chain	P05997
e213608	111.695	17.4836	0.156529	0.598291	0.285714	0.693878	0.75	80.0214	77.9825	0.97452	1.66E-03	1.00E+00	0.7458082	6.95E-02	0.600062108	2153.96	21.5089	NGEPGGKGERGAPGEKGEGGPPG	4xOxidation [P4; P13; P21; P22]	Collagen alpha-1(III) chain	P02461
e212741	1034.27	245.024	0.236905	0.700855	0.357143	0.673469	0.25	1422.78	299.022	0.210168	2.74E-03	1.00E+00	0.7364185	8.77E-02	0.757366312	1755.96	31.3931	KMRNLLVTIENDTPL		Zinc finger protein 200	P98182
e103152	333.326	639.579	1.91878	0.675214	0.857143	0.326531	0.5	104.649	540.678	5.16659	3.09E-03	1.00E+00	0.7240107	9.15E-02	0.790325604	2064.98	21.5547	KGPAGERGSPGPAGPKGSPGEAG	3xOxidation [P3; P10; P12]	Collagen alpha-1(I) chain	P02452
e014598	82.8509	238.531	2.87904	0.222222	0.571429	0.0918367	0	17.9587	0	0	1.47E-03	1.00E+00	0.6934943	6.88E-02	0.594162768	1843.9	21.4404	ILGGREAEAHARPYMAS	1xOxidation [M15]	Complement factor D	P00746
e010469	73.2645	13.8879	0.189558	0.632479	0.285714	0.897959	1	353.237	154.61	0.437695	1.70E-04	5.38E-01	0.797116	3.16E-02	0.273228688	1460.63	19.8976	IDDILEDEEHYA		Sorting nexin-4	O95219
e215936	20.2075	39.6071	1.96002	0.247863	0.571429	0.581633	0.5	77.0961	235.002	3.04818	8.33E-04	1.00E+00	0.6965124	6.28E-02	0.542261553	4192.89	28.9415	GSPGGPGAAGFPGARGLPGPPGSNGNPGPPGPSGSPGKDGPPGPAGNT	7xOxidation [P20; P21; P27; P29; P30; P32; P36]	Collagen alpha-1(III) chain	P02461
e211855	301.203	561.966	1.86574	0.461538	0.785714	0.285714	0.75	263.519	359.113	1.36276	5.54E-04	1.00E+00	0.7421194	5.16E-02	0.446054351	1470.71	22.9379	GRPQGPPQQGGHQQ		Salivary acidic proline-rich phosphoprotein 1/2	P02810
e017751	92.7995	431.634	4.65125	0.538462	0.642857	0.408163	0.5	33.3259	21.3075	0.639367	3.06E-03	1.00E+00	0.704896	9.15E-02	0.790325604	2161.01	33.2415	GPQGESRTGPPGSTGSRGPPGPP	2xOxidation [P20; P22]	Collagen alpha-1(XII) chain	Q99715
e017269	2449.1	3400.11	1.38831	0.965812	1	0.867347	0.75	1012.49	1260.18	1.24463	1.42E-03	1.00E+00	0.7548625	6.88E-02	0.594162768	2103.97	33.0788	GPPGEAGKPGEQGVPGDLGAPGP	4xOxidation [P3; P9; P15; P21]	Collagen alpha-1(I) chain	P02452
e026975	123.654	354.949	2.8705	0.239316	0.642857	0.346939	0.5	166.79	1384.52	8.30097	2.77E-05	8.79E-02	0.7446345	1.62E-02	0.139533405	4801.16	24.0302	GLAGTAGEPGRDGNPGSDGLPGRDGSPGGKGDRGENGSPGAPGAPGHPGPPGP	5xOxidation [P21; P27; P39; P42; P45]	Collagen alpha-1(III) chain	P02461
e026986	115.641	1113.71	9.63071	0.282051	0.571429	0.540816	0.25	169.068	1710.14	10.1151	1.07E-03	1.00E+00	0.70389	6.30E-02	0.544449327	4817.14	23.7446	GLAGTAGEPGRDGNPGSDGLPGRDGSPGGKGDRGENGSPGAPGAPGHPGPPGP	6xOxidation [P9; P15; P21; P27; P39; P42]	Collagen alpha-1(III) chain	P02461
e100793	45.5581	238.921	5.24432	0.222222	0.571429	0.438776	0.5	78.7059	877.825	11.1532	1.64E-04	5.21E-01	0.7166331	3.16E-02	0.273228688	4865.13	23.8406	GLAGTAGEPGRDGNPGSDGLPGRDGSPGGKGDRGENGSPGAPGAPGHPGPPGP	9xOxidation [P9; P15; P21; P27; P39; P42; P45; P48; P50]	Collagen alpha-1(III) chain	P02461
e103278	99.8387	567.697	5.68614	0.290598	0.571429	0.469388	0.5	157.652	2284.47	14.4907	1.55E-03	1.00E+00	0.6995305	6.88E-02	0.594162768	4849.16	23.8608	GLAGTAGEPGRDGNPGSDGLPGRDGSPGGKGDRGENGSPGAPGAPGHPGPPGP	8xOxidation [P9; P15; P21; P27; P39; P42; P45; P48]	Collagen alpha-1(III) chain	P02461
e104562	295.078	422.275	1.43106	0.649573	0.928571	0.438776	0.25	127.165	153.03	1.20339	5.42E-04	1.00E+00	0.7645875	5.16E-02	0.446054351	2566.16	23.8133	GKSGPSGQTGDPGLQGPSGPPGPEGFPG	3xOxidation [P12; P17; P20]	Collagen alpha-1(XXIV) chain	Q17RW2
e213910	281.309	460.404	1.63665	0.709402	0.928571	0.193878	0.5	16.8399	155.245	9.21888	1.39E-03	1.00E+00	0.7484909	6.88E-02	0.594162768	2319.08	33.4182	GKGEQGPPGPPGFQGLPGPSGPAGE	3xOxidation [P10; P11; P17]	Collagen alpha-2(I) chain	P08123
e011909	5390.08	3751.76	0.696048	0.965812	1	1	1	20911.1	6312.43	0.301869	3.04E-03	1.00E+00	0.7367539	9.15E-02	0.790325604	1579.69	20.034	GGYSDGLGGNSLYSPH		Pre-B-cell leukemia transcription factor 3	P40426
e022091	155.231	897.514	5.78178	0.512821	0.785714	0.632653	1	180.177	884.15	4.90711	1.25E-03	1.00E+00	0.7409457	6.79E-02	0.586477083	2853.36	23.8504	GFPGSDGLPGPKGAQGERGPVGSSGPKGSQG	2xOxidation [P9; P]	Collagen alpha-2(V) chain	P05997
e016004	178.503	332.96	1.86529	0.623932	0.928571	0.581633	0.25	83.2223	38.9775	0.468354	1.20E-04	3.82E-01	0.785882	3.16E-02	0.273228688	1978.9	31.9791	GEQGPPGTPGFPGNAGVPGTPG	2xOxidation [P18; P21]	Collagen alpha-1(XIV) chain	Q05707
e023278	33.1407	105.634	3.18743	0.350427	0.714286	0.459184	0.25	71.5861	4.2625	0.0595437	1.76E-03	1.00E+00	0.7156271	7.25E-02	0.626537467	3120.36	24.4943	GEPGRDGVPGGPGMRGMPGSPGGPGSDGKPGPPG	6xOxidation [P9; P12; P18; P21; P24; P]	Collagen alpha-1(III) chain	P02461
e018289	3514.78	5585.5	1.58914	0.957265	1	0.887755	1	1600.8	2738.69	1.71083	1.46E-03	1.00E+00	0.7541918	6.88E-02	0.594162768	2228	25.8984	GEKGDPGDVGGPGPPGASGEPGAPGP	1xOxidation [P6]	Collagen alpha-3(V) chain	P25940
e212868	1028.99	651.469	0.633117	0.863248	0.785714	0.918367	1	4328.43	625.747	0.144567	1.59E-03	1.00E+00	0.7521797	6.88E-02	0.594162768	1817.7	20.0108	EVQDSYEAYGQDDWN		KH domain-containing, RNA-binding, signal transduction-associated protein 1	Q07666
e105043	139.41	294.355	2.11143	0.393162	0.785714	0.214286	0.5	33.3604	81.14	2.43222	1.83E-04	5.80E-01	0.75	3.22E-02	0.278401839	1757.73	30.3994	EpGSpGENGApGQmGPRG	(If exist, In seq)	Collagen alpha-1(I) chain	P02452
e213128	2409.37	513.841	0.213267	0.74359	0.5	0.755102	0.75	777.19	979.61	1.26045	1.90E-03	1.00E+00	0.7471496	7.41E-02	0.639961369	1933.02	25.1799	DVFQYEVAVLVGAGIGVTP		NADPH oxidase 1	Q9Y5S8
e103323	105.829	444.183	4.19719	0.299145	0.571429	0.173469	0.5	5.33612	234.575	43.9598	9.96E-04	1.00E+00	0.7015426	6.28E-02	0.542261553	2834.28	19.784	DTEEGPENSQGAQELSLAPHPEVSQSV		Microtubule-associated serine/threonine-protein kinase 2	Q6P0Q8
e016895	27.4215	49.8329	1.81729	0.299145	0.571429	0.5	0	34.7386	0	0	3.30E-03	1.00E+00	0.6820926	9.53E-02	0.823058557	2065.93	33.5729	DGQPGPPGPPGTAGFPGSPGAKG	4xOxidation [P7; P9; P10; P16]	Collagen alpha-1(III) chain	P02461
e099923	44.9326	205.753	4.57914	0.333333	0.642857	0.734694	0.75	153.516	860.03	5.60221	2.58E-03	1.00E+00	0.70389	8.77E-02	0.757366312	5027.24	26.4849	ARGNDGARGSDGQPGPPGPPGTAGFPGSPGAKGEVGPAGSPGSNGAPGQRGEPGP	8xOxidation [P19; P20; P26; P29; P37; P41; P47; P53]	Collagen alpha-1(III) chain	P02461
e213526	2401.51	3372.23	1.40421	0.965812	1	0.857143	1	1058.41	2588.53	2.44567	1.01E-03	1.00E+00	0.7625755	6.28E-02	0.542261553	2103.96	32.4172	AQGPRGEPGTPGSPGPAGASGNPG	2xOxidation [P4; P8]	Collagen alpha-1(II) chain	P02458
e213643	5943.51	9394.25	1.58059	0.982906	1	0.938776	1	3207.13	5089.89	1.58706	3.26E-04	1.00E+00	0.7870557	4.13E-02	0.356702979	2175.01	33.3022	AGPPGEAGKPGEQGVPGDLGAPGP	4xOxidation [P4; P10; P16; P22]	Collagen alpha-1(I) chain	P02452
e203812	515.736	781.071	1.51448	0.282051	0.571429	0.22449	0	35.5388	0	0	6.02E-04	1.00E+00	0.6908115	5.39E-02	0.465812084	2276.02	26.0545	AGEPKGGPGTGSGGGGAGTGGGAGGPGASH	(If exist, In seq)	SKI family transcriptional corepressor 1	P84550
e010848	45.5137	1.52214	0.0334436	0.384615	0.0714286	0.744898	0.5	90.9687	44.01	0.483793	2.40E-03	1.00E+00	0.7243461	8.55E-02	0.738839008	1485.66	19.5349
e011273	46.1766	1.75929	0.0380991	0.333333	0.142857	0.846939	1	546.644	524.585	0.959646	1.81E-03	1.00E+00	0.7354125	7.27E-02	0.628007413	1518.61	19.3951
e013074	38.9737	9.40714	0.241372	0.34188	0.0714286	0.510204	0	152.82	0	0	2.01E-03	1.00E+00	0.7322267	7.60E-02	0.656739299	1688.65	20.1407
e013340	93.7541	30.5614	0.325974	0.461538	0.285714	0.846939	0.25	534.604	2.31	0.00432096	1.50E-03	1.00E+00	0.7478203	6.88E-02	0.594162768	1716.64	20.164
e013824	91.9328	10.4257	0.113406	0.401709	0.142857	0.622449	0.25	796.174	4.6575	0.00584985	3.25E-04	1.00E+00	0.7780013	4.13E-02	0.356702979	1764.67	19.917
e014111	21.6786	58.9107	2.71746	0.188034	0.571429	0.122449	0.25	66.4822	162.907	2.45039	8.63E-04	1.00E+00	0.6945003	6.28E-02	0.542261553	1798.7	30.3854
e016009	61.6242	131.317	2.13094	0.393162	0.857143	0.336735	0	26.6615	0	0	8.11E-06	2.57E-02	0.7981221	1.29E-02	0.111129015	1978.96	32.1132
e020297	106.948	235.952	2.20623	0.547009	0.928571	0.571429	0.25	130.799	371.827	2.84274	1.92E-03	1.00E+00	0.7349095	7.41E-02	0.639961369	2529.18	28.199
e020380	96.8481	275.644	2.84614	0.623932	0.928571	0.704082	0.5	135.564	100.537	0.741621	2.75E-03	1.00E+00	0.7323944	8.77E-02	0.757366312	2546.07	27.8115
e022509	35.3497	121.698	3.44269	0.25641	0.571429	0.438776	0.5	21.4153	47.635	2.22434	1.05E-03	1.00E+00	0.7018779	6.28E-02	0.542261553	2943.3	23.8357
e025325	170.891	440.207	2.57596	0.529915	0.714286	0.489796	0.25	27.6089	2.61	0.0945348	1.47E-03	1.00E+00	0.7313883	6.88E-02	0.594162768	3633.7	32.9397
e026807	67.8033	285.968	4.21761	0.264957	0.571429	0.408163	0.5	56.3151	582.685	10.3469	2.71E-03	1.00E+00	0.6911469	8.77E-02	0.757366312	4536	23.3547
e026822	58.7591	244.948	4.16868	0.264957	0.571429	0.438776	0.5	44.4462	438.29	9.86113	1.04E-03	1.00E+00	0.7032193	6.28E-02	0.542261553	4552.01	23.8189
e027000	150.79	1130.63	7.49805	0.333333	0.714286	0.459184	0.5	208.671	3245.24	15.5519	3.38E-05	1.07E-01	0.7655936	1.62E-02	0.139533405	4833.18	23.8331
e027001	257.441	1290.82	5.01403	0.376068	0.642857	0.44898	0.75	243.951	3171.07	12.9988	3.04E-03	1.00E+00	0.7057344	9.15E-02	0.790325604	4834.14	24.1416
e099607	45.0393	14.6529	0.325335	0.42735	0.142857	0.530612	0.25	40.7007	5.365	0.131816	7.67E-04	1.00E+00	0.760228	5.93E-02	0.512327994	2029.85	20.3417
e099635	46.0826	0.163571	0.00354953	0.384615	0.0714286	0.510204	0.25	90.4286	12.4625	0.137816	9.06E-04	1.00E+00	0.7481556	6.28E-02	0.542261553	1846.79	20.1388
e099925	142.763	599.269	4.19766	0.282051	0.571429	0.397959	0.25	135.176	111.478	0.824683	1.52E-03	1.00E+00	0.6877934	6.88E-02	0.594162768	3802.72	32.2055
e099978	55.8738	6.52929	0.116858	0.418803	0.0714286	0.326531	1	107.136	1027.72	9.59267	3.38E-03	1.00E+00	0.7166331	9.60E-02	0.829646129	1530.69	29.5219
e100735	69.414	367.444	5.29351	0.393162	0.714286	0.387755	0.25	20.2961	4.01	0.197575	6.94E-05	2.20E-01	0.7521797	2.44E-02	0.211180434	2161.03	34.2278
e100762	193.139	60.3493	0.312465	0.452991	0.214286	0.479592	0	750.767	0	0	2.70E-03	1.00E+00	0.7307176	8.77E-02	0.757366312	1917.77	20.8199
e100874	78.4474	230.754	2.94151	0.333333	0.642857	0.459184	0.25	66.9743	9.6425	0.143973	4.10E-04	1.00E+00	0.7240107	4.64E-02	0.400908465	3801.78	32.3078
e100911	25.2723	963.655	38.1309	0.162393	0.571429	0.387755	0.5	37.9994	1469.21	38.6642	2.32E-04	7.36E-01	0.7082495	3.68E-02	0.317748353	4359.97	25.1905
e101162	17.1257	208.95	12.2009	0.111111	0.571429	0.234694	0.5	58.5627	1517.53	25.9128	4.33E-09	1.37E-05	0.7548625	1.37E-05	0.000118497	4362.95	23.0485
e101288	185.247	89.5621	0.483475	0.598291	0.428571	0.642857	0.25	290.293	1.1375	0.00391845	2.22E-03	1.00E+00	0.7421194	8.17E-02	0.706208841	1997.8	20.8538
e101334	45.8635	92.2929	2.01234	0.34188	0.714286	0.520408	0.75	30.6036	97.325	3.18018	9.12E-04	1.00E+00	0.7206573	6.28E-02	0.542261553	2319.06	25.8502
e102237	37.8253	50.48	1.33456	0.34188	0.571429	0.346939	0.25	14.5693	2.1725	0.149115	3.12E-03	1.00E+00	0.6820926	9.16E-02	0.791610486	3305.49	30.1706
e102610	69.5703	93.4029	1.34257	0.470085	0.714286	0.112245	0.25	3.40541	4.5675	1.34125	1.24E-03	1.00E+00	0.7226693	6.79E-02	0.586477083	2186.95	39.3135
e102665	16.6888	104.412	6.25642	0.213675	0.571429	0.163265	0.5	3.1852	31.0775	9.75683	4.26E-04	1.00E+00	0.7025486	4.66E-02	0.40270754	3068.28	22.2988
e102824	444.319	489.142	1.10088	0.487179	0.714286	0.0510204	0.5	2.63296	19.8525	7.54	3.20E-04	1.00E+00	0.7414487	4.13E-02	0.356702979	1476.71	21.8795
e102861	33.9023	215.864	6.36724	0.25641	0.571429	0.326531	0.25	45.7924	20.085	0.438609	2.71E-03	1.00E+00	0.6901408	8.77E-02	0.757366312	3405.55	30.9627
e102937	173.815	393.952	2.2665	0.581197	0.857143	0.255102	0.5	35.3945	134.062	3.78767	2.90E-04	9.20E-01	0.7743125	4.13E-02	0.356702979	1842.9	22.0922
e103020	57.7528	69.0071	1.19487	0.57265	0.857143	0.0102041	0	0.00765306	0	0	1.48E-03	1.00E+00	0.7256875	6.88E-02	0.594162768	1934.88	26.9882
e104331	87.0905	605.624	6.95396	0.418803	0.785714	0.602041	0.75	63.1145	1105.12	17.5097	1.54E-04	4.88E-01	0.7635815	3.16E-02	0.273228688	2409.08	23.7616
e104372	40.2612	82.9836	2.06113	0.42735	0.642857	0.0204082	0	0.0694898	0	0	7.05E-04	1.00E+00	0.7181422	5.73E-02	0.494678293	1336.6	23.5938
e104427	12.3735	39.7621	3.21349	0.188034	0.571429	0.265306	0.25	11.9823	23.705	1.97833	2.22E-05	7.04E-02	0.7203219	1.62E-02	0.139533405	5847.58	23.8554
e105492	87.5928	238.264	2.72013	0.452991	0.785714	0.489796	0.5	31.2757	59.14	1.89092	4.06E-04	1.00E+00	0.7551979	4.64E-02	0.400908465	3040.36	29.7957
e105520	20.31	79.8814	3.93311	0.25641	0.571429	0.204082	0.5	13.4845	340.61	25.2594	6.23E-05	1.97E-01	0.7166331	2.44E-02	0.211180434	2393.09	23.8408
e105522	18.7985	80.3779	4.27577	0.25641	0.571429	0.622449	0.5	66.4591	70.83	1.06577	1.87E-03	1.00E+00	0.6904762	7.39E-02	0.638725971	2444.09	27.5599
e105622	70.9478	198.621	2.79954	0.42735	0.857143	0.397959	0.5	19.6829	31.2925	1.58984	1.52E-04	4.82E-01	0.7696177	3.16E-02	0.273228688	1976.88	33.3058
e105647	197.062	276.779	1.40453	0.700855	0.857143	0.663265	1	115.549	244.83	2.11884	9.32E-04	1.00E+00	0.7585513	6.28E-02	0.542261553	2065.94	21.4758
e106143	49.0431	19.7664	0.403042	0.461538	0.142857	0.642857	0.25	145.563	6.82	0.0468526	2.63E-03	1.00E+00	0.7303823	8.77E-02	0.757366312	2327.96	20.993
e106191	107.334	301.861	2.81235	0.239316	0.571429	0.255102	0.5	93.1447	1077.64	11.5696	1.61E-03	1.00E+00	0.6841046	6.88E-02	0.594162768	1821.83	31.9903
e106288	288.649	643.818	2.23045	0.666667	0.857143	0.397959	0.5	57.7881	111.918	1.93669	1.26E-03	1.00E+00	0.7444668	6.79E-02	0.586477083	1889.86	33.1864
e201958	738.582	1743.08	2.36003	0.367521	0.642857	0.326531	0.25	399.349	2114.79	5.29559	1.56E-03	1.00E+00	0.7085848	6.88E-02	0.594162768	1536.7	29.1411
e203826	378.848	693.132	1.82958	0.606838	0.857143	0.5	0.5	163.245	128.713	0.788462	1.18E-03	1.00E+00	0.7484909	6.79E-02	0.586477083	2279.97	26.155
e204133	58.0068	126.242	2.17634	0.282051	0.571429	0.183673	0.5	36.3432	88.85	2.44475	2.89E-03	1.00E+00	0.6824279	8.98E-02	0.775868343	2394.09	24.4253
e204619	7.28282	51.1943	7.02946	0.213675	0.642857	0.367347	0.25	91.2761	34.6175	0.379261	3.01E-05	9.55E-02	0.7521797	1.62E-02	0.139533405	2658.15	28.3057
e205222	31.5381	90.9936	2.88519	0.264957	0.571429	0.122449	0.75	4.29449	106.195	24.7282	3.42E-03	1.00E+00	0.6814219	9.60E-02	0.829646129	2979.27	22.2167
e205783	547.595	1022.41	1.86709	0.709402	0.857143	0.591837	0.5	207.549	896.98	4.32177	1.03E-03	1.00E+00	0.7454728	6.28E-02	0.542261553	3406.56	25.4047
e208041	57.8742	14.3471	0.247902	0.25641	0.0714286	0.632653	0	209.103	0	0	2.61E-03	1.00E+00	0.7238431	8.77E-02	0.757366312	1560.55	21.8703
e208289	456.246	374.799	0.821483	0.74359	0.642857	0.94898	1	2637.15	423.173	0.160466	2.65E-03	1.00E+00	0.7396043	8.77E-02	0.757366312	1916.78	20.2242
e208418	39.6651	123.849	3.12237	0.444444	0.785714	0.295918	0.25	17.5522	13.3925	0.763008	2.77E-03	1.00E+00	0.7117706	8.77E-02	0.757366312	2124.93	33.7828
e212081	224.042	426.684	1.90448	0.401709	0.785714	0.459184	0.25	225.488	8.5225	0.0377957	3.57E-05	1.13E-01	0.7785044	1.62E-02	0.139533405	1537.69	29.4895
e212082	251.481	418.061	1.6624	0.410256	0.714286	0.469388	0.5	227.492	44.6625	0.196326	3.14E-04	9.95E-01	0.739772	4.13E-02	0.356702979	1537.71	29.4715
e212238	5390.73	3766.03	0.698614	0.965812	1	1	1	21022.1	6325.27	0.300887	3.25E-03	1.00E+00	0.7350771	9.46E-02	0.817147859	1579.68	20.1863
e212920	215.604	46.5357	0.215839	0.57265	0.428571	0.867347	0.5	1481.98	10.2075	0.00688776	3.40E-04	1.00E+00	0.7833669	4.15E-02	0.358161053	1835.7	19.7898
e213023	451.467	162.586	0.360129	0.820513	0.571429	0.877551	0.25	3562.15	19.63	0.00551072	1.47E-03	1.00E+00	0.7535211	6.88E-02	0.594162768	1878.79	20.8193
e213024	463.612	175.829	0.37926	0.820513	0.642857	0.867347	0.25	3567.91	22.1925	0.00622003	1.63E-03	1.00E+00	0.7513414	6.88E-02	0.594162768	1878.81	20.64
e213136	114.624	39.5836	0.345334	0.435897	0.285714	0.806122	0.5	345.361	21.8275	0.0632019	2.25E-03	1.00E+00	0.7384306	8.20E-02	0.708381482	1934.76	19.8166
e213225	175.292	351.037	2.00259	0.623932	0.928571	0.581633	0.25	87.8494	38.935	0.443202	9.16E-05	2.90E-01	0.7914152	2.64E-02	0.228095388	1978.88	32.2019
e213485	79.6085	117.211	1.47235	0.521368	0.857143	0.510204	0.5	62.0854	35.195	0.56688	1.51E-03	1.00E+00	0.7323944	6.88E-02	0.594162768	2087.01	33.3804
e213621	956.428	1577.65	1.64952	0.931624	0.928571	0.897959	1	479.966	907.008	1.88973	3.05E-03	1.00E+00	0.7365862	9.15E-02	0.790325604	2160	33.3734
e213912	854.008	1844.41	2.15971	0.735043	1	0.653061	0.25	555.258	403.465	0.726627	6.73E-04	1.00E+00	0.7699531	5.62E-02	0.485216289	2320.06	33.1495
e215015	65.4042	103.989	1.58994	0.512821	0.714286	0.642857	0.5	58.7194	32.795	0.558504	1.94E-03	1.00E+00	0.7193159	7.42E-02	0.641346904	3167.48	30.9346
e215062	60.8215	210.437	3.45991	0.547009	0.857143	0.622449	0.5	40.7089	99.0725	2.43368	8.71E-05	2.76E-01	0.7880617	2.64E-02	0.228095388	3224.41	25.0714
e215064	64.3185	179.129	2.78503	0.564103	0.857143	0.581633	0.5	39.7424	104.172	2.62119	5.11E-04	1.00E+00	0.7588867	5.16E-02	0.446054351	3224.43	25.0141
e215691	197.898	618.941	3.12757	0.470085	0.785714	0.591837	0.25	99.5204	5.85	0.0587819	2.78E-03	1.00E+00	0.7219987	8.77E-02	0.757366312	3803.77	32.4872
e216171	206.396	1077.85	5.22224	0.376068	0.714286	0.510204	0.5	146.393	2832.98	19.3519	1.23E-03	1.00E+00	0.7293763	6.79E-02	0.586477083	4850.15	24.0943
e300188	145.43	100.596	0.691718	0.42735	0.142857	0.704082	0.75	151.333	148.24	0.979561	2.32E-03	1.00E+00	0.7347418	8.38E-02	0.723690876	2748.26	42.3573
e300537	76.6903	127.706	1.66521	0.316239	0.642857	0.234694	0	5.50122	0	0	6.12E-04	1.00E+00	0.7057344	5.39E-02	0.465812084	3323.31	22.6737
e300649	380.875	461.889	1.2127	0.735043	0.928571	0.142857	0.25	10.0634	125.688	12.4896	6.36E-04	1.00E+00	0.7577129	5.45E-02	0.471134123	2058.85	21.3888
