## Supplementary Table S9, GO enrichment analysis results for "Urinary peptidomic signatures predict overall and progression-free survival in patients with bladder cancer"

### Sheet: Sheet1
term ID	enrichment process	observed gene count	background gene count	strength	signal	false discovery rate	matching proteins in our network (labels)
GO:0030198	Extracellular matrix organization	13	278	1.57	3.29	8.36e-14	COL1A1,COL5A3,COL1A2,COL14A1,COL3A1,COL12A1,COL24A1,NOX1,COL11A2,COL5A2,COL2A1,COL23A1,COL4A4
GO:0030199	Collagen fibril organization	9	59	2.08	4.48	3.04e-13	COL1A1,COL5A3,COL1A2,COL14A1,COL3A1,COL12A1,COL11A2,COL5A2,COL2A1
GO:0001101	Response to acid chemical	5	131	1.48	1	0.0018	COL1A1,COL1A2,COL3A1,COL5A2,UMOD
GO:0071230	Cellular response to amino acid stimulus	4	76	1.62	0.85	0.0067	COL1A1,COL1A2,COL3A1,COL5A2
GO:0043588	Skin development	5	266	1.17	0.54	0.0314	COL1A1,COL5A3,COL1A2,COL3A1,COL5A2
GO:0001503	Ossification	5	287	1.14	0.5	0.0408	COL1A1,COL1A2,COL11A2,COL5A2,COL2A1
GO:0001501	Skeletal system development	6	513	0.96	0.44	0.0487	COL1A1,COL1A2,COL3A1,COL11A2,COL5A2,COL2A1
term ID	enrichment function	observed gene count	background gene count	strength	signal	false discovery rate	matching proteins in our network (labels)
GO:0005201	Extracellular matrix structural constituent	14	131	1.93	5.82	1.45e-20	COL1A1,COL5A3,COL1A2,COL14A1,COL3A1,COL12A1,COL24A1,COL11A2,COL5A2,COL2A1,COL23A1,UMOD,COL4A4,FGA
GO:0030020	Extracellular matrix structural constituent conferring tensile strength	9	28	2.4	5.91	4.94e-16	COL1A1,COL5A3,COL1A2,COL14A1,COL3A1,COL12A1,COL11A2,COL5A2,COL2A1
GO:0048407	Platelet-derived growth factor binding	4	11	2.46	2.29	3.35e-06	COL1A1,COL1A2,COL3A1,COL2A1
GO:0046332	SMAD binding	4	78	1.61	0.96	0.0032	COL1A2,COL3A1,SKOR1,COL5A2
term ID	enrichment component	observed gene count	background gene count	strength	signal	false discovery rate	matching proteins in our network (labels)
GO:0005581	Collagen trimer	12	95	2	5.58	3.45e-18	COL1A1,COL5A3,COL1A2,COL14A1,COL3A1,COL12A1,COL24A1,COL11A2,COL5A2,COL2A1,COL23A1,COL4A4
GO:0098644	Complex of collagen trimers	8	22	2.46	5.51	1.12e-14	COL1A1,COL5A3,COL1A2,COL3A1,COL11A2,COL5A2,COL2A1,COL4A4
GO:0005788	Endoplasmic reticulum lumen	13	312	1.52	3.23	1.54e-14	COL1A1,COL5A3,COL1A2,COL14A1,COL3A1,COL12A1,COL24A1,COL11A2,COL5A2,COL2A1,COL23A1,COL4A4,FGA
GO:0005583	Fibrillar collagen trimer	7	12	2.66	5.44	5.33e-14	COL1A1,COL5A3,COL1A2,COL3A1,COL11A2,COL5A2,COL2A1
GO:0062023	Collagen-containing extracellular matrix	13	407	1.4	2.71	2.17e-13	COL1A1,COL5A3,COL1A2,COL14A1,COL3A1,COL12A1,COL24A1,COL11A2,COL5A2,COL2A1,COL23A1,COL4A4,FGA
GO:0005615	Extracellular space	17	3247	0.62	0.64	3.22e-06	COL1A1,COL5A3,COL1A2,COL14A1,COL3A1,COL12A1,COL24A1,COL11A2,COL5A2,COL2A1,COL23A1,UMOD,PRH2,COL4A4,CFD,HBB,FGA
GO:0005783	Endoplasmic reticulum	14	2021	0.74	0.77	4.5e-06	COL1A1,COL5A3,COL1A2,COL14A1,COL3A1,COL12A1,COL24A1,COL11A2,COL5A2,COL2A1,COL23A1,UMOD,COL4A4,FGA
GO:0005592	Collagen type XI trimer	3	5	2.67	2.01	1.83e-05	COL11A2,COL5A2,COL2A1
GO:0032991	Protein-containing complex	20	5506	0.46	0.47	1.83e-05	COL1A1,SNX4,COL5A3,COL1A2,COL14A1,COL3A1,KHDRBS1,COL12A1,SKOR1,COL24A1,NOX1,PBX3,COL11A2,COL5A2,COL2A1,COL23A1,COL4A4,HNRNPDL,HBB,FGA
GO:0012505	Endomembrane system	18	4721	0.48	0.47	8.72e-05	COL1A1,SNX4,COL5A3,COL1A2,COL14A1,COL3A1,COL12A1,COL24A1,NOX1,COL11A2,COL5A2,COL2A1,COL23A1,UMOD,COL4A4,CFD,HBB,FGA
GO:0070013	Intracellular organelle lumen	19	5660	0.42	0.42	0.00019	COL1A1,COL5A3,COL1A2,COL14A1,COL3A1,KHDRBS1,COL12A1,COL24A1,SRSF4,COL11A2,COL5A2,COL2A1,COL23A1,UMOD,COL4A4,CFD,HNRNPDL,HBB,FGA
GO:0005584	Collagen type I trimer	2	2	2.9	1.27	0.0011	COL1A1,COL1A2
GO:0030934	Anchoring collagen complex	2	3	2.72	1.19	0.0017	COL14A1,COL12A1
GO:0005588	Collagen type V trimer	2	4	2.6	1.12	0.0024	COL5A3,COL5A2
GO:0099081	Supramolecular polymer	8	1009	0.8	0.61	0.0024	COL1A1,COL5A3,COL1A2,COL3A1,COL11A2,COL5A2,COL2A1,COL4A4
GO:0005593	FACIT collagen trimer	2	6	2.42	1.02	0.004	COL14A1,COL12A1
GO:0043231	Intracellular membrane-bounded organelle	24	12149	0.19	0.24	0.0084	COL1A1,SNX4,COL5A3,COL1A2,COL14A1,COL3A1,KHDRBS1,COL12A1,SKOR1,COL24A1,NOX1,PBX3,SRSF4,COL11A2,COL5A2,COL2A1,COL23A1,UMOD,COL4A4,ZNF200,CFD,HNRNPDL,HBB,FGA
GO:0071944	Cell periphery	17	6015	0.35	0.3	0.0109	COL1A1,SNX4,COL5A3,COL1A2,COL14A1,COL3A1,KHDRBS1,COL12A1,COL24A1,NOX1,COL11A2,COL5A2,COL2A1,COL23A1,UMOD,COL4A4,FGA
